# Clinical and translational study of ivosidenib plus nivolumab in advanced solid tumors harboring IDH1 mutations

**DOI:** 10.1101/2025.07.19.25331848

**Authors:** Matthew K. Nguyen, Mark Jelinek, Arjun Singh, Brian Isett, Erica S. Myers, Steven J. Mullett, Yvonne Eisele, Jan Beumer, Robert Parise, Julie Urban, Amy Rose, Lorenzo Sellitto, Krishna Singh, Rose Doerfler, Rebekah E. Dadey, Carl Kim, John C. Rhee, Diwakar Davar, Liza C. Villaruz, Melissa Burgess, Jan Drappatz, Megan Mantica, Amy E. Goodman, Hong Wang, Aatur D. Singhi, Jason J. Luke, Dan P. Zandberg, Riyue Bao

## Abstract

**Background:** Cancers that do not respond to immunotherapy typically harbor a non-T cell-inflamed tumor microenvironment (TME), characterized by the absence of type I/II interferon (IFN) signaling and CD8^+^ T cell infiltration. We previously reported *IDH1* somatic mutations were enriched in non-T cell-inflamed tumors across tumor types. Consistent with this, mutant IDH1 (mIDH1) has been demonstrated to drive immune exclusion through metabolic reprogramming of the TME, and IDH inhibition enhanced anti-tumor immunity in preclinical models. Based on these pan-cancer observations, we conducted a Phase II study assessing the preliminary activity of ivosidenib, an IDH1 inhibitor, in combination with nivolumab, an anti-PD1 antibody, in patients with mIDH1 advanced solid tumors (NCT04056910).

**Methods:** Patients with an advanced or refractory solid tumor harboring an *IDH1* mutation, but no prior exposure to IDH1 inhibitor, were enrolled. Participants were administered ivosidenib 500 mg by mouth daily with nivolumab 480 mg intravenously every 4 weeks. Given heterogeneity in tumor types, including some where RECIST response is uncommon (i.e. sarcoma), a composite primary endpoint was utilized including either six-month progression free survival (PFS6) or overall response rate (ORR). Translational analyses included pharmacodynamic, proteomic, and spatial transcriptomic investigations.

**Results:** 15 patients were enrolled (median age, 54 years; female, 53.3%; ECOG 1, 60%; glioma, 46.7%; R132H, 40%). One patient had a partial response (ORR 6.7%) and was without progression at 6 months (PFS6) whereas two other patients achieved PFS6 alone. In total, 3 out of 15 patients met the primary endpoint (3/15; 20%). The median PFS was 1.94 months. The most common treatment adverse events were leukopenia (67%), rash (67%), diarrhea (33%), nausea (27%), and QTC prolongation (27%). Pharmacodynamic studies demonstrated combining ivosidenib and nivolumab significantly decreased the plasma (R)-2HG concentration and correlated with clinical benefit. Serum proteomic and spatial omic analysis suggested immune-modulatory effects of mIDH1 inhibition plus anti-PD1.

**Conclusions:** In treatment refractory mIDH1 solid tumors, the combination of ivosidenib and nivolumab was safe however demonstrated similar anti-tumor activity (predominantly as disease stabilization) compared with that previously described for ivosidenib monotherapy. Translational investigation suggests further evaluation of IDH1 inhibition as a combination partner with immune-checkpoint inhibition may be justified.

**Implications for practice:** This study demonstrates that ivosidenib combined with nivolumab was safe in patients with advanced IDH1-mutant solid tumors. The clinical activity was modest and comparable to ivosidenib monotherapy. Pharmacodynamic and exploratory translational analyses revealed immune-related changes in the tumor microenvironment, suggesting that mutant IDH1 inhibition may modulate immune signaling. These findings support further investigation of IDH1 inhibitors as immunotherapy partners and highlight the importance of integrated translational analyses to inform therapeutic development.
