## Supplementary Tables 1-3 for "Clinical and translational study of ivosidenib plus nivolumab in advanced solid tumors harboring IDH1 mutations"

### Sheet: Table_S1
Table S1. Summary of adverse events.
OverallAEs	AllGrades	Grade3g
AE (irrespective of causality)	15 (100)	7 (47)
TRAE	13 (87)	4 (27)
SAE (irrespective of causality)	4 (27)	3 (20)
Treatment related SAE	1 (7)	1 (7)
Fatal TRAE	0 (0)	0 (0)

### Sheet: Table_S2
Table S2. All adverse events.
AllAEs	AllGrades	Grade3g
Rash maculo-papular	9 (60)	0 (0)
Diarrhea	8 (53)	0 (0)
Anemia	7 (47)	1 (7)
Fatigue	7 (47)	0 (0)
Lymphocyte count decreased	7 (47)	3 (20)
Hypertension	6 (40)	1 (7)
Hyponatremia	6 (40)	0 (0)
Neutrophil count decreased	6 (40)	0 (0)
Hypophosphatemia	5 (33)	0 (0)
Nausea	5 (33)	0 (0)
Alkaline phosphatase increased	4 (27)	0 (0)
Hyperglycemia	4 (27)	0 (0)
Pruritus	4 (27)	0 (0)
Sinus tachycardia	4 (27)	0 (0)
White blood cell decreased	4 (27)	0 (0)
Alanine aminotransferase increased	3 (20)	0 (0)
Aspartate aminotransferase increased	3 (20)	0 (0)
Blood bilirubin increased	3 (20)	0 (0)
Hypokalemia	3 (20)	0 (0)
Hypomagnesemia	3 (20)	0 (0)
Anorexia	2 (13)	0 (0)
Arthralgia	2 (13)	0 (0)
Back pain	2 (13)	0 (0)
Cardiac disorders - Other, specifyQTC prolongation	2 (13)	0 (0)
Cardiac disorders - Other, specifyQTC prolonged	2 (13)	1 (7)
Dyspnea	2 (13)	0 (0)
Endocrine disorders - Other, specifyTSH increase	2 (13)	0 (0)
Fever	2 (13)	0 (0)
General disorders and administration site conditions - Other, specifyWeight loss	2 (13)	0 (0)
Headache	2 (13)	1 (7)
Hyperthyroidism	2 (13)	1 (7)
Hyperuricemia	2 (13)	0 (0)
Hypoalbuminemia	2 (13)	0 (0)
Hypocalcemia	2 (13)	0 (0)
Memory impairment	2 (13)	0 (0)
Platelet count decreased	2 (13)	0 (0)
Proteinuria	2 (13)	0 (0)
Urine discoloration	2 (13)	0 (0)
Vomiting	2 (13)	0 (0)
Weight gain	2 (13)	0 (0)
Weight loss	2 (13)	0 (0)
Abdominal pain	1 (7)	0 (0)
Activated partial thromboplastin time prolonged	1 (7)	0 (0)
Ascites	1 (7)	1 (7)
Atrial fibrillation	1 (7)	1 (7)
Bloating	1 (7)	0 (0)
Blood and lymphatic system disorders - Other, specifyEosinophilia	1 (7)	0 (0)
Cardiac disorders - Other, specifyCoronary artery disease	1 (7)	0 (0)
Chronic kidney disease	1 (7)	0 (0)
Constipation	1 (7)	0 (0)
Creatinine increased	1 (7)	0 (0)
Dizziness	1 (7)	0 (0)
Endocrine disorders - Other, specifyTSH increased	1 (7)	0 (0)
Endocrine disorders - Other, specifyThyroid Stimulating Hormone Increased	1 (7)	0 (0)
Endocrine disorders - Other, specifyThyroid stimulating hormone increased	1 (7)	0 (0)
Eye disorders - Other, specifyDouble Vision - Intermittent	1 (7)	0 (0)
Eye disorders - Other, specifyFlashing lights	1 (7)	0 (0)
Flu like symptoms	1 (7)	0 (0)
Gait disturbance	1 (7)	0 (0)
Gastroesophageal reflux disease	1 (7)	0 (0)
General disorders and administration site conditions - Other, specifyAscites	1 (7)	1 (7)
General disorders and administration site conditions - Other, specifyBLE edema	1 (7)	0 (0)
General disorders and administration site conditions - Other, specifyWeight loss	1 (7)	0 (0)
Hypercalcemia	1 (7)	0 (0)
Hyperkalemia	1 (7)	0 (0)
Hypoglycemia	1 (7)	0 (0)
Hypothyroidism	1 (7)	0 (0)
Infections and infestations - Other, specifyCatheter related infection	1 (7)	1 (7)
Infusion related reaction	1 (7)	0 (0)
Insomnia	1 (7)	0 (0)
Investigations - Other, specifyBlood Lactate Dehydrogenase Increased	1 (7)	0 (0)
Investigations - Other, specifyBlood Lactate Dehydrogenase Increased (intermittent)	1 (7)	0 (0)
Investigations - Other, specifyBlood Lactate Dehydrogenase increased	1 (7)	0 (0)
Investigations - Other, specifyBlood lactate dehydrogenase increased	1 (7)	0 (0)
Investigations - Other, specifyBlood lactate dehydrogenase increased	1 (7)	0 (0)
Investigations - Other, specifyLDH increase	1 (7)	0 (0)
Investigations - Other, specifyLDH increased	1 (7)	0 (0)
Investigations - Other, specifyLDH increased	1 (7)	0 (0)
Investigations - Other, specifyLactate dehydrigenase increase	1 (7)	0 (0)
Localized edema	1 (7)	0 (0)
Metabolism and nutrition disorders - Other, specifyHyperphosphatemia	1 (7)	0 (0)
Muscle weakness upper limb	1 (7)	0 (0)
Musculoskeletal and connective tissue disorder - Other, specifyGait disturbance	1 (7)	0 (0)
Musculoskeletal and connective tissue disorder - Other, specifyHip pain	1 (7)	0 (0)
Musculoskeletal and connective tissue disorder - Other, specifyLeft Calf Pain	1 (7)	0 (0)
Musculoskeletal and connective tissue disorder - Other, specifyMuscle cramps- intermittent	1 (7)	0 (0)
Nervous system disorders - Other, specifyDizziness - Intermittent	1 (7)	0 (0)
Nervous system disorders - Other, specifyEpileptic Aphasia	1 (7)	0 (0)
Nervous system disorders - Other, specifyimpaired concentration	1 (7)	0 (0)
Nervous system disorders - Other, specifyimpaired short term memory	1 (7)	0 (0)
Nystagmus	1 (7)	0 (0)
Pain	1 (7)	0 (0)
Pleural effusion	1 (7)	0 (0)
Psychiatric disorders - Other, specifyPanic Attacks (Intermittent)	1 (7)	0 (0)
Renal and urinary disorders - Other, specifyNocturnal enuresis	1 (7)	0 (0)
Renal and urinary disorders - Other, specifyUTI	1 (7)	0 (0)
Sepsis	1 (7)	1 (7)
Sinusitis	1 (7)	0 (0)
Skin and subcutaneous tissue disorders - Other, specifyExcessive Dryness - Feet	1 (7)	0 (0)
Skin and subcutaneous tissue disorders - Other, specifyRash	1 (7)	0 (0)
Skin and subcutaneous tissue disorders - Other, specifyRash - Right Hand	1 (7)	0 (0)
Sore throat	1 (7)	0 (0)
Wound infection	1 (7)	0 (0)

### Sheet: Table_S3
Table S3. Treatment-related adverse events.
TreatmentRelatedAEs	AllGrades	Grade3g
Rash maculo-papular	9 (60)	0 (0)
Diarrhea	5 (33)	0 (0)
Lymphocyte count decreased	5 (33)	2 (13)
Nausea	4 (27)	0 (0)
Anemia	3 (20)	1 (7)
Neutrophil count decreased	3 (20)	0 (0)
Pruritus	3 (20)	0 (0)
Alanine aminotransferase increased	2 (13)	0 (0)
Cardiac disorders - Other, specifyQTC prolongation	2 (13)	0 (0)
Cardiac disorders - Other, specifyQTC prolonged	2 (13)	1 (7)
Fatigue	2 (13)	0 (0)
White blood cell decreased	2 (13)	0 (0)
Anorexia	1 (7)	0 (0)
Arthralgia	1 (7)	0 (0)
Aspartate aminotransferase increased	1 (7)	0 (0)
Blood and lymphatic system disorders - Other, specifyEosinophilia	1 (7)	0 (0)
Blood bilirubin increased	1 (7)	0 (0)
Endocrine disorders - Other, specifyTSH increase	1 (7)	0 (0)
Endocrine disorders - Other, specifyThyroid Stimulating Hormone Increased	1 (7)	0 (0)
Endocrine disorders - Other, specifyThyroid stimulating hormone increased	1 (7)	0 (0)
Flu like symptoms	1 (7)	0 (0)
General disorders and administration site conditions - Other, specifyWeight loss	1 (7)	0 (0)
General disorders and administration site conditions - Other, specifyWeight loss	1 (7)	0 (0)
Hyperthyroidism	1 (7)	1 (7)
Hypothyroidism	1 (7)	0 (0)
Infusion related reaction	1 (7)	0 (0)
Musculoskeletal and connective tissue disorder - Other, specifyGait disturbance	1 (7)	0 (0)
Musculoskeletal and connective tissue disorder - Other, specifyHip pain	1 (7)	0 (0)
Musculoskeletal and connective tissue disorder - Other, specifyMuscle cramps- intermittent	1 (7)	0 (0)
Platelet count decreased	1 (7)	0 (0)
Skin and subcutaneous tissue disorders - Other, specifyRash	1 (7)	0 (0)
Vomiting	1 (7)	0 (0)
